# A SIMULATION MODEL TO QUANTIFY THE EFFICACY OF DRY CLEANING INTERVENTIONS ON A CONTAMINATED MILK POWDER LINE

**DOI:** 10.1101/2024.08.05.24311372

**Authors:** Devin Daeschel, Long Chen, Claire Zoellner, Abigail B. Snyder

**Author notes:** Devin Daeschel and Long Chen contributed equally to this work.

## Abstract

Outbreaks of *Salmonella* and other pathogens associated with low moisture foods have been caused by cross-contamination from the processing environment into product. We used Monte Carlo simulations to model the impact of hypothetical cross-contamination scenarios of *Salmonella* from production equipment into milk powder. Model outputs include the quantity and extent of contaminated product from a production line, which can be useful for comparing the efficacy of different cleaning interventions. We also modeled the cross-contamination of potential dry cleaning surrogates to see how they responded to cleaning interventions in comparison to *Salmonella*. Input parameters for the model included log reductions from wiping an inoculated surface with a dry towel and transfer coefficients from an inoculated surface into milk powder that were measured experimentally and fitted to probability distributions. After a 2 log CFU contamination breach, the number of consumer size milk powder units (300 g) contaminated with *Salmonella* was 72 [24, 96] (median [p5, p95] across 1000 simulation iterations). The average concentration of *Salmonella* within contaminated units was -2.33 log CFU/g [-2.46, -1.86]. Wiping with a dry towel reduced the number of contaminated units to 26 [12, 64]. After product flushing with 150 kg of milk powder, the number of contaminated units dropped to 0 [0, 41]. *E. faecium* was the most appropriate surrogate for *Salmonella* transfer from surface to milk powder, while *L. innocua* was a more appropriate surrogate for the dry towel wiping intervention. These results suggest that product flushing, and to a lesser degree dry wiping, may be effective interventions in reducing contaminated milk powder product after a contamination breach. Further, simulation modeling is a useful tool for evaluating *Salmonella* dry transfer surrogates for their use in dry cleaning validation and modeling applications.

**IMPORTANCE:** This work demonstrates the utility of *in silico* modeling as a decision support tool that can 1) estimate the cross-contamination of *Salmonella* into milk powder under different processing scenarios, 2) compare the efficacy of different cleaning interventions and 3) help inform surrogate selection for the dry transfer of *Salmonella* in modeling and cleaning validation applications. The model presented here contributes to the risk-benefit analysis of tradeoffs associated with dry cleaning in low moisture food environments. For example, the model can be applied to estimate the efficacy of cleaning interventions like product flushing at a lower resource cost than experimental trials in a processing line. The model presented here also provides a more interpretable metric for choosing appropriate *Salmonella* surrogates for dry cleaning validation.
