## Supplementary Table 1 for "A SIMULATION MODEL TO QUANTIFY THE EFFICACY OF DRY CLEANING INTERVENTIONS ON A CONTAMINATED MILK POWDER LINE"

### Sheet: Sheet1
Organism	Innoculation_method	Surface_material	Replicate	Iinitial_log_CFU	Remaining_log_CFU	Transferred_log_CFU	Log_reduction	Initial_CFU	Remaining_CFU	Transferred_CFU	Transfer_coefficient	Log_transfer_coefficient	Transfer_scenario
Salmonella	Spot	SS	1	5.83424	5.09864	3.74819	0.735596	682715	125500	5600	0.00820254	-2.08605	surface_to_pt
Salmonella	Spot	SS	2	5.02531	4.95665	1.30103	0.0686573	106000	90500	20	0.000188679	-3.72428	surface_to_pt
Salmonella	Spot	SS	3	4.95424	4.06258	1.30103	0.891661	90000	11550	20	0.000222222	-3.65321	surface_to_pt
E. faecium	Spot	SS	1	6.24881	4.30103	4.72428	1.94778	1.77341e+06	20000	53000	0.0298858	-1.52453	surface_to_pt
E. faecium	Spot	SS	2	6.83569	5.78533	3.6902	1.05036	6.85e+06	610000	4900	0.000715328	-3.14549	surface_to_pt
E. faecium	Spot	SS	3	6.83569	6.39794	2.17609	0.437751	6.85e+06	2.5e+06	150	2.18978e-05	-4.6596	surface_to_pt
L. innocua	Spot	SS	1	5.34242	4.88081	2.29003	0.461609	220000	76000	195	0.000886364	-3.05239	surface_to_pt
L. innocua	Spot	SS	2	5.81624	5.10037	2.23045	0.715871	655000	126000	170	0.000259542	-3.58579	surface_to_pt
L. innocua	Spot	SS	3	5.74429	5.72304	2.69897	0.021248	555000	528500	500	0.000900901	-3.04532	surface_to_pt
E. coli	Spot	SS	1	4.65321	4.23172	2.21748	0.421488	45000	17050	165	0.00366667	-2.43573	surface_to_pt
E. coli	Spot	SS	2	4.25527	4.25527	1.17609	0	18000	18000	15	0.000833333	-3.07918	surface_to_pt
E. coli	Spot	SS	3	4.65321	4.42325	1.30103	0.229967	45000	26500	20	0.000444444	-3.35218	surface_to_pt
Salmonella	Beads	SS	1	5.32222	4.47712	0.30103	0.845098	210000	30000	2	9.52381e-06	-5.02119	pt_to_surface
Salmonella	Beads	SS	2	4.94448	3.89487	0	1.04961	88000	7850	1	1.13636e-05	-4.94448	pt_to_surface
Salmonella	Beads	SS	3	4.75205	3.82282	1.11394	0.929227	56500	6650	13	0.000230088	-3.63811	pt_to_surface
Salmonella	Beads	SS	4	4.42325	3.82282	0	0.600424	26500	6650	1	3.77358e-05	-4.42325	pt_to_surface
Salmonella	Beads	SS	5	4.19033	3.4843	0.60206	0.706032	15500	3050	4	0.000258065	-3.58827	pt_to_surface
E. faecium	Beads	SS	1	5.39794	5.09691	3.11727	0.30103	250000	125000	1310	0.00524	-2.28067	pt_to_surface
E. faecium	Beads	SS	2	5.16435	4.4843	0	0.680053	146000	30500	1	6.84932e-06	-5.16435	pt_to_surface
E. faecium	Beads	SS	3	4.24304	4.09691	1.64345	0.146128	17500	12500	44	0.00251429	-2.59959	pt_to_surface
E. faecium	Beads	SS	4	4.24304	3.39794	0	0.845098	17500	2500	1	5.71429e-05	-4.24304	pt_to_surface
E. faecium	Beads	SS	5	3.87506	2.69897	0	1.17609	7500	500	1	0.000133333	-3.87506	pt_to_surface
E. coli	Beads	SS	1	3.716	3.69461	0.90309	0.0213981	5200	4950	8	0.00153846	-2.81291	pt_to_surface
E. coli	Beads	SS	2	3.71181	2.77452	0	0.93729	5150	595	1	0.000194175	-3.71181	pt_to_surface
E. coli	Beads	SS	3	2.71181	2.60206	0.30103	0.109747	515	400	2	0.0038835	-2.41078	pt_to_surface
E. coli	Beads	SS	4	2.71181	2.45484	0	0.256962	515	285	1	0.00194175	-2.71181	pt_to_surface
E. coli	Beads	SS	5	2.71181	2.30103	0	0.410777	515	200	1	0.00194175	-2.71181	pt_to_surface
L. innocua	Beads	SS	1	4.29003	3.65321	1	0.636822	19500	4500	10	0.000512821	-3.29003	pt_to_surface
L. innocua	Beads	SS	2	3.54407	3	1.47712	0.544068	3500	1000	30	0.00857143	-2.06695	pt_to_surface
L. innocua	Beads	SS	3	3.8451	3	0	0.845098	7000	1000	1	0.000142857	-3.8451	pt_to_surface
L. innocua	Beads	SS	4	3	3	0	0	1000	1000	1	0.001	-3	pt_to_surface
L. innocua	Beads	SS	5	3.17609	3	0.60206	0.176091	1500	1000	4	0.00266667	-2.57403	pt_to_surface
Salmonella	Spot	SS	1	4.81624	4.55023	2.8451	0.266013	65500	35500	700	0.010687	-1.97114	surface_to_mp
Salmonella	Spot	SS	2	5.27646	4.83569	3.23045	0.440771	189000	68500	1700	0.00899471	-2.04601	surface_to_mp
Salmonella	Spot	SS	3	4.91645	4.64345	2.17609	0.273001	82500	44000	150	0.00181818	-2.74036	surface_to_mp
Salmonella	Spot	SS	4	5.13513	4.53782	2.07918	0.597314	136500	34500	120	0.000879121	-3.05595	surface_to_mp
Salmonella	Spot	SS	5	5	4.24304	3.32222	0.756962	100000	17500	2100	0.021	-1.67778	surface_to_mp
E. faecium	Spot	SS	1	6.56467	6.0607	4.34044	0.503968	3.67e+06	1.15e+06	21900	0.0059673	-2.22422	surface_to_mp
E. faecium	Spot	SS	2	5.99123	5.81954	3.80618	0.171682	980000	660000	6400	0.00653061	-2.18505	surface_to_mp
E. faecium	Spot	SS	3	5.93952	5.78176	3.38021	0.157764	870000	605000	2400	0.00275862	-2.55931	surface_to_mp
E. faecium	Spot	SS	4	6.02325	5.71181	4.00432	0.311445	1.055e+06	515000	10100	0.00957346	-2.01893	surface_to_mp
E. faecium	Spot	SS	5	5.91116	5.72016	3.20412	0.190998	815000	525000	1600	0.00196319	-2.70704	surface_to_mp
E. coli	Spot	SS	1	4.53782	4.26717	3.30103	0.270647	34500	18500	2000	0.057971	-1.23679	surface_to_mp
E. coli	Spot	SS	2	4.54407	4.38917	2.79934	0.154902	35000	24500	630	0.018	-1.74473	surface_to_mp
E. coli	Spot	SS	3	4.21748	4.19312	2.6721	0.0243593	16500	15600	470	0.0284848	-1.54539	surface_to_mp
E. coli	Spot	SS	4	4.35218	4.34242	3.66276	0.00975984	22500	22000	4600	0.204444	-0.689425	surface_to_mp
E. coli	Spot	SS	5	4.29994	4.20003	3.38021	0.0999136	19950	15850	2400	0.120301	-0.919732	surface_to_mp
L. innocua	Spot	SS	1	5.88081	5.60206	3.89209	0.278754	760000	400000	7800	0.0102632	-1.98872	surface_to_mp
L. innocua	Spot	SS	2	5.5682	5.5563	4.38561	0.0118992	370000	360000	24300	0.0656757	-1.1826	surface_to_mp
L. innocua	Spot	SS	3	5.88081	5.24304	3.61278	0.637776	760000	175000	4100	0.00539474	-2.26803	surface_to_mp
L. innocua	Spot	SS	4	5.4843	5.13033	3.79239	0.353966	305000	135000	6200	0.0203279	-1.69191	surface_to_mp
L. innocua	Spot	SS	5	5.02938	4.97772	3.74819	0.0516602	107000	95000	5600	0.0523364	-1.2812	surface_to_mp
